# The impact and cost of reaching the UNAIDS global HIV targets

**DOI:** 10.1101/2025.07.01.25330647

**Authors:** John Stover, Deepak Mattur, Mariana Siapka, Triantafyllos Pliakas, Ricardo Valladares-Cardona

## Abstract

**Background:** There has been significant progress in combating the HIV/AIDS pandemic in the last 15 years. In order to describe towards epidemic control, UNAIDS convened a Global Task Team to recommend targets for 2030 for key HIV interventions. This paper describes the approach to estimate the impact and cost of achieving those targets.

**Methods and data:** We used an HIV simulation model, Goals, to simulate key epidemiological indicators through 2030 is targets are reached in 134 countries with the highest HIV burden. To estimate the cost of achieving the targets we compiled a unit cost database and applied it to estimate the cost of each intervention in each country for the years 2025 through 2030.

**Results:** Achieving the UNAIDS 2030 targets would reduce the annual number of new HIV infections globally by 77% from 2023 to 2030, from 1.3 million to 300,000. The number of AIDS deaths would decline by 50% over the same period. The number of people living with HIV would decline slightly, from 40 million to 39 million, but would continue declining to 35 million by 2040. The number of people receiving ART would increase from about 31 million to almost 36 million by 2030 before declining to 32 million by 2040. If the targets are achieved the number of new infections would drop below the number of deaths to people living with HIV by 2026. By 2030 there would be 330,000 fewer new infections than deaths

**Discussion:** Achieving the UNAIDS targets for 2030 would reduce the annual number of new HIV infections to just 9% of the peak value in 1995 and AIDS deaths to 13% of the peak value in 2004. In 2030 new infections would be 60% less than deaths to PLHIV, setting us on a path to achieve the end of AIDS as a public health threat.

The resources required to achieve these targets are substantial but $ 5 billion less than previous estimates of $ 29.3 billion.

Several donors have announced reductions to assistance for HIV programs in 2025. Thus, the task of mobilizing these additional resources is challenging, but if it can be done, we can achieve substantial success in combating this epidemic which has affected so many lives since it began 54 years ago.
