## Supplemental Table 1 for "The impact and cost of reaching the UNAIDS global HIV targets"

### Sheet: Sheet1
Supplemental Table 1. Unit Costs of HIV interventions by region
Intervention	Global	AP	EECA	NAME	ESA	LAC	WCA	WCENA
Adult ARVs	76.2806	81.0024	88.6	74.6429	64.2185	90.2136	55.3496	111
Viral load test	12.6931	15.9476	12	12	11.91	11.965	11.938	12
CD4 test	11.1286	12.0063	11	11	10.945	11.0291	10.7344	11
Creatinine test	9.02857	9.43355	9	9	8.68	9	9	9
HIV/syphlis for pregnant women	1.63517	1.95053	1.58	1.58	1.58	1.53214	1.5716	1.58
Pediatric ARVs	85.3543	110.154	88.6	74.6429	66.275	106.846	56.9516	111
ART service delivery	119.359	81.265	254.76	119.359	98.24	119.359	119.359	119.359
Routine visit cost	7.74084	5.34394	8.1661	6.45278	15.3571	9.10377	2.7765	12.7131
Early infant diagnosis	35.2936	34.6379	36	36	34.7847	34.8696	35.7332	36
Rapid diagnostic test kit	1.12147	1.23478	1.1	1.1	1.1	1.0845	1.0976	1.1
HIV test	20.9526	17.1234	23.386	21.4514	18.851	22.4268	22.0696	25.91
FSW services	72.4005	89.7875	55.0738	9.28	122.606	39.1288	43.3711	55.125
MSM services	73.711	70.9735	38.2508	12.325	132.796	42.84	118.331	24.84
PWID services	67.158	75.7606	26.4575	67.158	171.472	28.68	41.162	35.965
Prisoner services	38.3872	15.9478	23.5025	38.3872	265.7	38.3872	38.3872	5.25
Transgender services	105.16	96.9866	105.16	105.16	201.935	53.335	105.16	105.16
Needle and syringe programs	794.165	998.199	659.061	1092.56	610.755	796.571	673.808	749.775
Opioid agonist maintenance therapy	85.1505	102.594	66.078	84.2714	77.8125	82.0026	85.7508	105.422
Prevention of mother-to-child transmission	189.172	58.12	689.94	189.172	136.467	189.172	136.207	189.172
Early infant diagnosis	35.2936	34.6379	36	36	34.7847	34.8696	35.7332	36
Oral PrEP drugs	41.2573	38.8099	40	40	39.8305	48.0817	40.082	40
LA PrEP drugs	180.048	180	180	180	180.3	180	180	180
Oral PrEP visit	8.15335	6.2252	6.73174	8.15335	10.1786	9.87624	7.41014	8.15335
Ring PrEP visit	7.25098	6.56891	6.70211	7.25098	7.73381	7.86349	7.23314	7.25098
Long-acting PrEP visit	6.31071	5.20589	6.31071	6.31071	8.52033	6.31071	6.31071	6.31071
Voluntary medical male circumcision	53.292	0	0	0	53.292	0	0	0
Condom	0.0296584	0.0326496	0.027	0.027	0.0305627	0.0276896	0.0315	0.027
Comprehensive sexuality education	3.5837	2.5	3.5837	3.5837	7.65111	3.5837	0.6	3.5837
Condom promotion and distribution	0.34315	0.34315	0.0736	0.34315	0.62	0.34315	0.059	0.34315
Post-exposure prophylaxis	190.418	190.418	190.418	190.418	303.673	36.6733	4.4	190.418
STI drugs	0.40947	1.01419	0.2	0.2	0.2	0.524231	0.2	0.2
Dapivirine ring	156	156	156	156	156	156	156	156
STI treatment	95	95	95	95	95	95	95	95
ANC testing	10.09	10.09	10.09	10.09	10.09	10.09	10.09	10.09
STI treatment	95	95	95	95	95	95	95	95
Advanced HIV disease prophylaxis	192	192	192	192	192	192	192	192
